# Validating and automating learning of cardiometabolic polygenic risk scores from direct-to-consumer genetic and phenotypic data: implications for scaling precision health research

**DOI:** 10.1101/2022.03.01.22271722

**Authors:** Arturo Lopez-Pineda, Manvi Vernekar, Sonia Moreno Grau, Agustin Rojas-Muñoz, Babak Moatamed, Ming Ta Michael Lee, Marco A. Nava-Aguilar, Gilberto Gonzalez-Arroyo, Kensuke Numakura, Yuta Matsuda, Alexander Ioannidis, Nicholas Katsanis, Tomohiro Takano, Carlos D. Bustamante

## Abstract

**Introduction:** A major challenge to enabling precision health at a global scale is the bias between those who enroll in state sponsored genomic research and those suffering from chronic disease. More than 30 million people have been genotyped by direct-to-consumer (DTC) companies such as 23andMe, Ancestry DNA, and MyHeritage, providing a potential mechanism for democratizing access to medical interventions and thus catalyzing improvements in patient outcomes as the cost of data acquisition drops. However, much of these data are sequestered in the initial provider network, without the ability for the scientific community to either access or validate. Here, we present a novel geno-pheno platform that integrates heterogeneous data sources and applies learnings to common chronic disease conditions including Type 2 diabetes (T2D) and hypertension.

**Methods:** We collected genotyped data from a novel DTC platform where participants upload their genotype data files, and were invited to answer general health questionnaires regarding cardiometabolic traits over a period of 6 months. Quality control, imputation and genome-wide association studies were performed on this dataset, and polygenic risk scores were built in a case-control setting using the BASIL algorithm.

**Results:** We collected data on N=4,550 (389 cases / 4,161 controls) who reported being affected or previously affected for T2D; and N=4,528 (1,027 cases / 3,501 controls) for hypertension. We identified 164 out of 272 variants showing identical effect direction to previously reported genome-significant findings in Europeans. Performance metric of the PRS models was AUC=0.68, which is comparable to previously published PRS models obtained with larger datasets including clinical biomarkers.

**Discussion:** DTC platforms have the potential of inverting research models of genome sequencing and phenotypic data acquisition. Quality control (QC) mechanisms proved to successfully enable traditional GWAS and PRS analyses. The direct participation of individuals has shown the potential to generate rich datasets enabling the creation of PRS cardiometabolic models. More importantly, federated learning of PRS from reuse of DTC data provides a mechanism for scaling precision health care delivery beyond the small number of countries who can afford to finance these efforts directly.

**Conclusions:** The genetics of T2D and hypertension have been studied extensively in controlled datasets, and various polygenic risk scores (PRS) have been developed. We developed predictive tools for both phenotypes trained with heterogeneous genotypic and phenotypic data generated outside of the clinical environment and show that our methods can recapitulate prior findings with fidelity. From these observations, we conclude that it is possible to leverage DTC genetic repositories to identify individuals at risk of debilitating diseases based on their unique genetic landscape so that informed, timely clinical interventions can be incorporated.
