## Supplementary Material A for "Validating and automating learning of cardiometabolic polygenic risk scores from direct-to-consumer genetic and phenotypic data: implications for scaling precision health research"

### Sheet: MASTER QUESTIONNAIRE
#	Required	Type	Questions for all	Choice
	yes	radio button	What is your age today?	17 years or younger
				18-24 years old
				25-44 years old
				45-64 years old
				65 years old or older
	yes	radio button	What is your sex?	Female
				Male
				Other
				Prefer not to say
	yes	drop down	Which country do you reside in?	List of countries
	yes	drop down	If you live in the US, what state or U.S. territory do you currently reside in?	List of states
	yes	short answer	How much do you weigh today? Answer in lbs or in kgs	___________ lbs/kgs (two measurement systems)
	yes	short answer	What is your height? Answer in fee or in cms	_____________ cms/feet (two measurement systems)
		short answer	How do you self-identify in terms of race, ethnicity, and ancestry?	__________________
		drop down - list of cities/countries	Where were your grandparents born (city, country)?	Maternal Grandfather:
				Maternal Grandmother:
				Paternal Granfather:
				Paternal Grandmother:
				Don't Know
		check box	Do you self-identify with any of the following race-ethnicity categories from the US Census? (check all that apply)	White or Caucasian
				Hispanic or Latino
				Black or African American
				Native American
				East Asian
				South Asian
				Native Hawaiian or Other Pacific Islander
				Other
				Prefer not to say
	yes	radio button	Do you smoke or have smoked in the past?	Yes, current smoker
				No, I have never smoked
				I used to smoke, but not anymore since the last 5 years
	yes	radio button	Do you take part in any physical activity (Eg: exercise, walks, swimming etc.) for at least 30 minutes?	1-2 times per week
				3-4 times per week
				5-7 times per week
				Never
	yes	check box	Have you suffered from any of the following? (check all that apply)
			-> If checked for COVID >> go to COVID_positive	COVID-19
			-> If checked for Influenza >> go to Influenza_positive	Influenza (Flu)
			-> If checked for Common cold >> go to Common cold_positive	Common cold
				I don't know
				I'm not sure
	yes	radio button (Change to checkbox)	What COVID-19 test have you taken?	RT-PCR
				Rapid antigen test
				Antibody test
				None
				I don't know
	yes	radio button	What was the result of the COVID-19 test?	The result was positive (IgM(+) and/or IgG(+))
				The result was negative (IgM(-) & IgG(-))
				I don't know
	yes	check box	Do you work in any of the following settings? (Check all that apply)	Clinical
				Hospital
				Nursing Home
				Senior Care Facility
				Other health or medical facility
	yes	checkbox	Are you an essential worker who may have been exposed to COVID-19 through close or sustained contact with the public?	Yes - Health Care/ Public Health / Human Services
				Yes - Law Enforcement, Public Safety, First Responders
				Yes - Food and Agriculture (including grocery-stores employee)
				Yes - Energy
				Yes - Water and Wastewater
				Yes - Transportation and Logistics
				Yes - Public Works & Infrastructure Support Services
				Yes - Communications and Information Technology
				Yes - Other Community-, Education-, Or Government-Based Operations And Essential Functions
				Yes - Critical Manufacturing
				Others
				No
	yes	radio button	How frequently do you wear face masks when going in public?	Never
				Sometimes
				All the time
	yes	radio buttom	How frequently do you use hand sanitizer in public places?	Never
				Sometimes
				All the time
	yes	likert scale	During a pandemic event, how comfortable do you feel going outside of your house?	1. Very safe
				2. Somehow safe
				3. Feel some how at risk
				4. Anxious to go outside
		check box	Have any of your biological relatives tested positive for COVID-19? Select all that apply.	Grandparent(s)
				Parent(s)
				Child(ren)
				Sibling(s)
				Other
				No
				Prefer not to say
				Not sure
		radio button	Has someone in your household tested positive for COVID-19?	Yes, at least one person
				No
				Prefer not to say
				Not sure
	yes	checkbox	Are you currently experiencing any of the following symptoms? (Check all that apply)	Coughing
				Shortness of breath
				Fever
				Diarrhea
				Nausea or vomiting
				Blurred vision
				Rapid heartbeat
				Congestion
				No symptoms
				Others
	yes	check box	Have you been vaccinated against any of these?
			->If checked COVID-19>> go to COVID-19 vaccination YES	COVID-19
				Influenza (Flu)
				None of the above
	yes	checkbox	In general, are you currently managing any health conditions? (Check all that apply)	High blood pressure
				Bleeding
				Heart disease
				Arrhythmia or pacemaker
				Stroke
				Asthma
				Chronic obstructive pulmonary disease (COPD)
				Tuberculosis
				Emphysema
				Allergies
				Congestive heart failure
				Hemodialysis
				Alzheimer's disease
				Cancer
				Kidney disease
				Diabetes (Type 1)
				Diabetes (Type 2)
				Arthritis
				Liver disease or hepatitis
				I'm currently undergoing chemotherapy or radiation for cancer
				I'm currently under immune system suppression (ex. being treated with chemotherapy, am HIV positive, had an organ transplant, am taking immune system suppression drugs, etc.)
				Not managing any health conditions listed here
				Not managing any health conditions at all
	yes	radio button	Have you done your blood work (blood test) in the past one year?
			-> if checked Yes >> go to Blood Work_YES	Yes
				No
				I don't know
	yes	scale/radio button	Have you checked your blood pressure. Please specify the most recent result:
			-> If checked for High Blood pressure >> go to Blood Pressure YES	High Blood Pressure
				Normal Blood Pressure
			-> If checked for Low Blood pressure >> go to Blood Pressure YES	Low Blood Pressure
				I'm not sure
				I have not checked my blood pressure
			Please specify you most recent blood pressure levels, if known	Systolic : ________ ; DIastolic: ________
	yes	radio button (Change to check box)	Do any of your biological relatives have high/low blood pressure?	Grandparent(s)
				Parent(s)
				Child(ren)
				Sibling(s)
				Other
				No
				Prefer not to say
				Not sure
	yes	scale/radio button	Have you checked your Vitamin D levels.Please specify the most recent test result:	Low Vitamin D levels
				Normal Vitamin D levels
				High Vitamin D levels
				I'm not sure
				I have not been tested
		short answer	Do you take any vitamin or nutraceutical supplementation?
