## Supplementary Material C for "Validating and automating learning of cardiometabolic polygenic risk scores from direct-to-consumer genetic and phenotypic data: implications for scaling precision health research"

### Sheet: SG_T2D_Replicate_Mahajan
Supplementary Material X. Summary statistics for known D2T GWS signals in our dataset
Variant Information								GWAS results (389 D2T vs 4,161 Controls)
Nearestgene	ID	#CHROM	POS	REF	ALT	Riskallele	Otherallele	RAF(%)	OR	LOG(OR)_SE	P
P<0.05, IDENTICAL EFFECT DIRECTION
ACSL1	rs58730668	4	185717759	T	C	T	C	85.323	1.375	0.122394	0.009284
BCAR1	rs72802342	16	75234872	C	A	C	A	92.468	1.47	0.16894	0.02251
CCND2	rs4238013	12	4376089	C	T	C	T	20.004	1.2	0.0929066	0.049317
CDKAL1	rs7756992	6	20679709	A	G	G	A	26.794	1.206	0.0852582	0.02797
CDKN1B	rs2066827	12	12871099	T	G	G	T	22.408	1.256	0.0883747	0.010006
CMIP	rs2925979	16	81534790	T	C	T	C	28.545	1.232	0.0829503	0.01187
DGKB	rs17168486	7	14898282	C	T	T	C	17.667	1.275	0.0959962	0.011255
DLEU1	rs963740	13	51096095	A	T	A	T	70.669	1.212	0.0882672	0.029228
FTO	rs1421085	16	53800954	T	C	C	T	41.15	1.166	0.0764248	0.044856
JAZF1	rs1708302	7	28198677	C	T	C	T	50.1	1.22	0.0772983	0.010231
KCNQ1	rs231361	11	2691500	G	A	A	G	25.166	1.196	0.0867603	0.039432
PCGF3	rs1531583	4	744972	G	T	T	G	3.965	1.877	0.169699	0.000207
PTPN9	rs13737	15	75932129	G	T	G	T	74.291	1.202	0.0924566	0.046247
ROBO2	rs2272163	3	77671721	C	A	C	A	60.047	1.19	0.0802147	0.029746
SEC16B	rs539515	1	177889025	A	C	C	A	19.528	1.213	0.0930531	0.038085
TFAP2B	rs3798519	6	50788778	A	C	C	A	17.025	1.328	0.0997931	0.004511
THADA	rs80147536	2	43698028	A	T	A	T	90.629	1.396	0.14794	0.024128
TLE1	rs2796441	9	84308948	G	A	G	A	60.191	1.329	0.0826938	0.000589
ZZEF1	rs1377807	17	4045440	G	C	C	G	31.546	1.2	0.0821948	0.026685
P<0.05, OPPOSITE EFFECT DIRECTION
RBMS1	rs3772071	2	161135544	C	T	T	C	71.4	0.802	0.0846903	0.009288
IGF2BP2	rs6780171	3	185503456	T	A	A	T	31.491	0.832	0.0866647	0.033765
NF1	rs71372253	17	29413019	T	C	C	T	5.804	0.683	0.19349	0.048505
P>0.05, IDENTICAL EFFECT DIRECTION
LPL	rs10096633	8	19830921	C	T	C	T	86.808	1.001	0.11642	0.993751
GRB14/COBLL1	rs10195252	2	165513091	T	C	T	C	59.858	1.01	0.0786481	0.903645
GIPR	rs10406431	19	46157019	A	G	A	G	55.738	1.061	0.0776722	0.443364
HMGA2	rs1042725	12	66358347	C	T	T	C	51.628	1.158	0.0781496	0.06073
ETS1	rs10750397	11	128234144	A	G	A	G	27.193	1.098	0.0840844	0.266905
CDKN2A/B	rs10757283	9	22134172	C	T	T	C	43.476	1.051	0.0781383	0.523728
MTNR1B	rs10830963	11	92708710	C	G	G	C	26.972	1.111	0.0871998	0.229128
KLHDC5	rs10842994	12	27965150	C	T	C	T	80.549	1.057	0.100199	0.581541
HHEX/IDE	rs10882101	10	94462427	T	C	T	C	59.393	1.056	0.0792394	0.494385
HNF1B	rs10908278	17	36099952	T	A	T	A	49.103	1.066	0.0766633	0.405516
WFS1	rs10937721	4	6306763	G	C	C	G	60.191	1.16	0.0809723	0.067236
GNPDA2	rs10938398	4	45186139	G	A	A	G	43.52	1.097	0.0779521	0.232931
PURG	rs10954772	8	30863938	T	C	T	C	31.956	1.131	0.0825966	0.13527
GLIS3	rs10974438	9	4291928	A	C	C	A	36.542	1.027	0.0813321	0.74391
INS/IGF2	rs11042596	11	2118860	T	G	G	T	66.46	1.026	0.081919	0.752021
CDC123/CAMK1D	rs11257655	10	12307894	C	T	T	C	20.004	1.027	0.0957624	0.77883
PTGFRN	rs1127215	1	117532790	C	T	C	T	59.072	1.035	0.0789952	0.659806
PIM3	rs112915006	22	50604696	A	G	G	A	4.685	1.027	0.180923	0.882045
FAM57B	rs11642430	16	30045789	C	G	G	C	38.934	1.149	0.0787318	0.077813
BPTF	rs11657492	17	65648427	T	G	G	T	10.035	1.155	0.121003	0.233508
CEBPB	rs11699802	20	48832135	C	T	C	T	53.312	1.053	0.0782293	0.505772
YWHAH	rs117001013	22	32348841	C	T	C	T	92.102	1.057	0.14057	0.693032
PPARG	rs11709077	3	12336507	G	A	G	A	87.495	1.163	0.122397	0.217293
TCF12	rs117483894	15	57456802	A	G	G	A	3.567	1.147	0.205012	0.503799
CCND1	rs11820019	11	69448758	T	C	T	C	97.142	1.053	0.248568	0.835932
HMGB1	rs11842871	13	31042452	G	T	G	T	73.748	1.11	0.0897581	0.244088
KIF9	rs11926707	3	46925539	T	C	C	T	60.733	1.029	0.0790982	0.718804
DSTYK	rs12048743	1	205114873	C	G	G	C	43.797	1.042	0.077424	0.593669
BCL2A	rs12454712	18	60845884	T	C	T	C	62.262	1.161	0.0812818	0.065772
GCKR	rs1260326	2	27730940	T	C	C	T	58.972	1.06	0.0799837	0.463273
LCORL	rs12640250	4	17792869	A	C	C	A	71.954	1.033	0.084341	0.697843
TRHR	rs12680028	8	110123183	C	G	C	G	53.866	1.158	0.080277	0.067536
FBRSL1	rs12811407	12	133069698	G	A	A	G	31.779	1.043	0.0831826	0.61439
PRC1	rs12910825	15	91511260	A	G	G	A	37.55	1.065	0.0791345	0.429605
SPG7	rs12920022	16	89564055	T	A	A	T	14.832	1.034	0.105713	0.753708
PABPC4L	rs1296328	4	137083193	A	C	A	C	45.126	1.087	0.0777106	0.280756
GRB14/COBLL1	rs13024606	2	165573194	C	T	T	C	4.685	1.149	0.174033	0.425691
SHQ1	rs13085136	3	72865183	C	T	C	T	92.49	1.096	0.148478	0.538107
DMGDH	rs1316776	5	78430607	C	A	C	A	66.305	1.08	0.0824843	0.350693
ANK1	rs13262861	8	41508577	C	A	C	A	81.269	1.139	0.102836	0.207023
CYTIP	rs13426680	2	158339550	A	G	A	G	93.963	1.042	0.163482	0.803273
SPRY2	rs1359790	13	80717156	G	A	G	A	72.829	1.078	0.0885299	0.398016
PDE3B	rs141521721	11	14763828	C	A	A	C	2.105	1.007	0.280635	0.979871
WSCD2	rs1426371	12	108629780	G	A	G	A	73.549	1.074	0.0902242	0.430062
ANK1	rs148766658	8	41552046	T	C	C	T	3.146	1.148	0.204027	0.499451
NOTCH2	rs1493694	1	120526982	C	T	T	C	10.7	1.06	0.124277	0.638415
PVT1	rs1561927	8	129568078	C	T	C	T	27.548	1.02	0.0866502	0.819061
SLC9B1	rs1580278	4	104140848	C	A	C	A	47.707	1.044	0.0776637	0.582236
ITGA1	rs17261179	5	51791225	T	C	T	C	50.853	1.089	0.0772841	0.271932
AKAP6	rs17522122	14	33302882	G	T	T	G	48.117	1.052	0.0782573	0.517166
WDR7	rs17684074	18	54675384	G	C	G	C	73.937	1.017	0.0890257	0.846607
MSRA	rs17689007	8	9974824	G	A	G	A	53.279	1.024	0.0786292	0.760775
DTNB	rs17802463	2	25643221	G	T	G	T	72.895	1.113	0.0883549	0.226377
MAP3K11	rs1783541	11	65294799	C	T	T	C	21.367	1.066	0.0919788	0.490097
TSPAN8/LGR5	rs1796330	12	71522953	G	C	G	C	56.103	1.124	0.0778906	0.133282
HNF1A	rs1800574	12	121416864	C	T	T	C	2.747	1.427	0.205844	0.08409
HNF4A	rs1800961	20	43042364	C	T	T	C	3.257	1.139	0.203653	0.523631
PIM3	rs1801645	22	50356850	C	T	C	T	23.793	1.049	0.0902539	0.598822
TCF7L2	rs184509201	10	114740337	C	G	C	G	98.471	1.716	0.396985	0.173581
FAM13A	rs1903002	4	89740894	C	G	G	C	51.606	1.051	0.0779488	0.52109
CEP68	rs2028150	2	65655012	C	G	C	G	58.939	1.17	0.0807245	0.05154
USP46	rs2102278	4	52818664	A	G	G	A	31.125	1.104	0.0827359	0.233291
KCNQ1	rs2237895	11	2857194	A	C	C	A	41.582	1.044	0.0766772	0.576505
KCNQ1	rs2237897	11	2858546	C	T	C	T	95.758	1.395	0.213403	0.118942
GIPR	rs2238689	19	46178661	T	C	C	T	42.568	1.1	0.0773917	0.220122
CEP68	rs2249105	2	65287896	A	G	A	G	62.86	1.111	0.0816851	0.19633
HMGA2	rs2258238	12	66221060	A	T	T	A	11.442	1.231	0.114656	0.070376
RALY	rs2268078	20	32596704	G	A	A	G	67.767	1.158	0.0847154	0.08263
KCNQ1	rs2283220	11	2755548	A	G	A	G	69.528	1.031	0.0851476	0.7171
KCNQ1	rs231349	11	2672821	C	T	T	C	10.667	1.122	0.122653	0.348656
ONECUT1	rs2456530	15	53091553	C	T	T	C	12.583	1.148	0.113695	0.223497
RFT1	rs2581787	3	53127677	G	T	T	G	61.276	1.024	0.0799071	0.77083
GPSM1	rs28505901	9	139241030	A	G	G	A	75.332	1.069	0.0912282	0.464681
ABCC5	rs2872246	3	183738460	A	C	A	C	43.243	1.111	0.0787018	0.179404
PDGFC	rs28819812	4	157652753	C	A	C	A	66.006	1.039	0.0829104	0.648175
IRS1	rs2972144	2	227101411	A	G	G	A	64.178	1.055	0.0804532	0.508387
FARSA	rs3111316	19	13038415	G	A	A	G	63.768	1.039	0.0807777	0.633885
CCND2	rs3217792	12	4384696	C	T	C	T	91.283	1.202	0.141375	0.193088
CCND2	rs3217860	12	4399050	A	G	G	A	25.786	1.078	0.089087	0.399451
PROX1	rs340874	1	214159256	T	C	C	T	54.575	1.091	0.0784867	0.268071
TSHZ2	rs34454109	20	51223594	A	T	A	T	79.331	1.149	0.0976532	0.154841
RNF6	rs34584161	13	26776999	A	G	A	G	76.362	1.196	0.0940833	0.057441
ABCB10	rs348330	1	229672955	G	A	G	A	36.165	1.077	0.080989	0.359075
MLX	rs34855406	17	40731411	G	C	C	G	27.027	1.013	0.0857294	0.881094
KSR2	rs34965774	12	118412373	G	A	A	G	13.68	1.086	0.110818	0.45506
TTLL6	rs35895680	17	47060322	C	A	C	A	70.112	1.12	0.0846559	0.182182
TMEM18	rs35913461	2	653575	C	T	C	T	82.621	1.181	0.1078	0.123612
PABPC1P2	rs35999103	2	147861633	C	T	T	C	14.765	1.114	0.106295	0.309845
CLUAP1	rs3751837	16	3583173	C	T	T	C	22.253	1.099	0.0904822	0.295352
MACF1	rs3768321	1	40035928	G	T	T	G	19.672	1.169	0.0950164	0.099795
SLC30A8	rs3802177	8	118185025	G	A	G	A	69.473	1.081	0.0850591	0.359488
ZC3H4	rs3810291	19	47569003	G	A	A	G	67.169	1.059	0.0842033	0.494208
ITGA1	rs3811978	5	52100489	A	G	G	A	17.136	1.147	0.100013	0.169733
ST6GAL1	rs3887925	3	186665645	C	T	T	C	55.162	1.144	0.0777889	0.08429
RELN	rs39328	7	103444978	C	T	T	C	42.612	1.067	0.0774687	0.402773
MPHOSPH9	rs4148856	12	123450765	G	C	C	G	78.666	1.202	0.098219	0.060607
IGF2BP3	rs4279506	7	23512896	G	C	G	C	59.371	1.147	0.078983	0.081974
FTO	rs4281707	16	53501946	G	A	G	A	53.157	1.029	0.0782798	0.710441
TOMM40/APOE	rs429358	19	45411941	T	C	T	C	85.257	1.175	0.114306	0.158703
QKI	rs4709746	6	164133001	C	T	C	T	87.339	1.029	0.116291	0.807622
MAP2K5	rs4776970	15	68080886	A	T	A	T	63.325	1.033	0.080819	0.685628
MAP2K7	rs4804833	19	7970635	A	G	A	G	39.965	1.061	0.0791968	0.453217
HNF4A	rs4810426	20	43001721	C	T	T	C	10.966	1.13	0.123419	0.321759
INS/IGF2	rs4929965	11	2197286	A	G	A	G	38.026	1.131	0.0775701	0.112796
AP3S2	rs4932265	15	90423293	T	C	T	C	27.049	1.027	0.0878767	0.761093
BEND3	rs4946812	6	107431688	G	A	G	A	69.617	1.048	0.0846631	0.58181
BOP1	rs4977213	8	145507304	C	T	C	T	38.093	1.098	0.0788201	0.235713
ABO	rs505922	9	136149229	T	C	C	T	34.67	1.003	0.0813782	0.972334
MC4R	rs523288	18	57848369	A	T	T	A	24.07	1.137	0.0880449	0.145959
HNF1A	rs56348580	12	121432117	G	C	G	C	70.348	1.108	0.0872878	0.240982
MTNR1B	rs57235767	11	93013531	C	T	C	T	71.168	1.018	0.0842836	0.828424
KL	rs576674	13	33554302	G	A	G	A	16.881	1.068	0.102932	0.52175
FAF1	rs58432198	1	51256091	C	T	C	T	89.721	1.014	0.124937	0.911716
MHC	rs601945	6	32573415	A	G	G	A	15.131	1.125	0.104271	0.259551
ACE	rs60276348	17	62203304	C	T	T	C	15.086	1.1	0.107098	0.372545
EYA2	rs6063048	20	45598564	G	A	G	A	73.117	1.01	0.0871521	0.907838
COMMD9	rs62080313	18	36278709	T	C	C	T	13.148	1.007	0.114537	0.953055
VEGFA	rs6458354	6	43814190	C	T	C	T	29.032	1.094	0.0864608	0.298636
MNX1	rs6459733	7	156930550	G	C	G	C	65.297	1.02	0.0822304	0.806143
BNIPL	rs6545714	2	59307725	G	A	G	A	39.643	1.066	0.0793805	0.423141
MRPS30	rs6884702	5	44682589	A	G	G	A	39.522	1.15	0.0787962	0.076883
ANKH	rs6885132	5	14768092	C	G	C	G	90.164	1.156	0.137319	0.292476
HAUS6	rs7022807	9	19067833	A	G	G	A	39.411	1.038	0.0787699	0.638074
CELF1	rs7124681	11	47529947	C	A	A	C	40.275	1.057	0.0785668	0.479665
USP3	rs7178762	15	63871292	C	T	C	T	45.381	1.09	0.0770743	0.264538
ITPR2	rs718314	12	26453283	A	G	G	A	26.252	1.091	0.0851257	0.305402
GLP2R	rs7222481	17	9785187	G	C	C	G	31.613	1.136	0.0820639	0.119456
LAMA1	rs7240767	18	7070642	T	C	C	T	38.447	1.068	0.0789019	0.40448
UHRF1	rs7249758	19	4948862	G	A	A	G	20.614	1.098	0.0937777	0.316567
HNF1A	rs73226260	12	121380541	G	A	G	A	88.469	1.361	0.245092	0.208933
PNPLA3	rs738408	22	44324730	C	T	T	C	22.563	1.002	0.0945046	0.981603
MC4R	rs74452128	18	58056566	C	A	C	A	97.862	1.301	0.296326	0.374421
MBNL1	rs74653713	3	152417881	C	A	C	A	96.478	1.142	0.226486	0.557924
INSR	rs75253922	19	7240848	T	C	C	T	20.038	1.089	0.0940303	0.365202
EGFEM1P	rs7629630	3	168218841	A	T	A	T	86.808	1.153	0.118933	0.231303
ANKH	rs76549217	5	14768766	C	T	T	C	1.927	1.565	0.248555	0.071385
CCND2	rs76895963	12	4384844	T	G	T	G	98.471	1.748	0.398546	0.161004
RASA1	rs7719891	5	86577352	A	G	G	A	31.956	1.027	0.09116	0.766913
CENTD2/ARAP1	rs77464186	11	72460398	A	C	A	C	84.781	1.063	0.108787	0.57623
RMST	rs77864822	12	97848775	A	G	A	G	93.066	1.345	0.167761	0.077039
FTO	rs78020297	16	53758720	G	A	A	G	5.217	1.209	0.16422	0.248183
PROX1	rs79687284	1	214150821	G	C	C	G	2.116	1.342	0.246611	0.233226
IRS2	rs7987740	13	109947213	T	C	T	C	61.343	1.113	0.0807962	0.186834
CLEC14A	rs8017808	14	38848419	G	T	G	T	74.214	1.078	0.0906431	0.406283
NFAT5	rs862320	16	69651866	C	T	C	T	61.387	1.037	0.079101	0.641952
GCK	rs878521	7	44255643	G	A	A	G	25.554	1.008	0.0901384	0.930316
CRHR2	rs917195	7	30728452	C	T	C	T	78.877	1.172	0.0979496	0.104255
RREB1	rs9379084	6	7231843	G	A	G	A	87.018	1.03	0.116964	0.797454
SRGAP2	rs9430095	1	206593900	C	G	C	G	48.527	1.015	0.0773989	0.846023
RREB1	rs9505097	6	7255650	C	T	C	T	81.292	1.088	0.101015	0.402489
PCDH17	rs9537803	13	58366634	C	T	C	T	25.4	1.025	0.0856737	0.771417
SRGAP2D	rs9563615	13	59077406	A	T	A	T	71.788	1.139	0.0880275	0.139147
TMCC1	rs9828772	3	129333182	C	G	C	G	89.2	1.114	0.129807	0.404522
ADAMTS9	rs9860730	3	64701146	A	G	A	G	67.989	1.106	0.085846	0.240123
SLC2A2	rs9873618	3	170733076	G	A	G	A	70.536	1.058	0.0850475	0.505506
P>0.05, OPPOSITE EFFECT DIRECTION
HMG20A	rs1005752	15	77818128	C	A	A	C	73.604	0.878	0.0865211	0.131678
TP53INP1	rs10097617	8	95961626	T	C	T	C	47.818	0.894	0.0794076	0.15766
BNIPL	rs10193538	2	58981064	G	T	T	G	61.287	0.985	0.0793139	0.848174
DGKB	rs10228066	7	15063569	C	T	T	C	55.162	0.992	0.0768879	0.920379
PEPD	rs10406327	19	33890838	C	G	C	G	52.581	0.963	0.076558	0.622626
HSD17B12	rs1061810	11	43877934	C	A	A	C	29.353	0.94	0.0867049	0.475436
CDKN2A/B	rs10811660	9	22134068	G	A	G	A	83.263	0.939	0.100877	0.531322
ETS1	rs10893829	11	128042575	T	C	T	C	84.615	0.973	0.10921	0.804552
HNF1B	rs10962	17	36046451	G	C	C	G	22.718	0.935	0.0948888	0.479006
CCND2	rs11063028	12	4300172	T	C	C	T	17.833	0.933	0.105897	0.514622
LTK	rs11070332	15	41809205	G	A	A	G	36.276	0.975	0.0798735	0.747081
MTND2P8	rs11137820	9	81359113	C	G	C	G	58.13	0.993	0.0790983	0.926274
FBXL13	rs11496066	7	102486254	T	C	T	C	81.779	0.927	0.0981755	0.438188
PAM	rs115505614	5	102422968	C	T	T	C	3.977	0.868	0.198377	0.474726
FAM49A	rs11680058	2	16574669	G	A	A	G	87.495	0.956	0.117883	0.701621
GLI2	rs11688682	2	121347612	G	C	G	C	74.136	0.929	0.0862027	0.391759
ADCY5	rs11708067	3	123065778	A	G	A	G	78.268	0.954	0.0896607	0.602173
CENPW	rs11759026	6	126792095	A	G	G	A	23.217	0.955	0.0937449	0.620445
VEGFA	rs11967262	6	43760327	C	G	G	C	48.505	0.968	0.0777373	0.674855
UBAP2	rs12001437	9	34074476	T	C	C	T	37.317	1	0.0791652	0.996094
PATJ	rs12140153	1	62579891	G	T	G	T	91.792	0.978	0.13899	0.875575
BOP1	rs12719778	8	145879883	T	C	T	C	53.622	0.965	0.0771316	0.642872
NKX2.2	rs13041756	20	21466795	T	C	C	T	10.556	0.961	0.124996	0.75227
LINGO2	rs1412234	9	28410683	T	C	C	T	30.837	0.97	0.085566	0.724158
QSER1	rs145678014	11	32927778	G	T	G	T	96.345	0.945	0.192513	0.769085
KLF14	rs1562396	7	130457914	A	G	G	A	32.444	0.979	0.0839954	0.801864
UBE2E2	rs17013314	3	23510044	A	G	G	A	3.245	0.92	0.230907	0.719504
SLC7A7	rs17122772	14	23288935	C	G	G	C	22.541	0.934	0.0952002	0.475576
ANKH	rs17250977	5	14753745	A	G	G	A	2.791	0.763	0.257343	0.292996
NEUROG3	rs177045	10	71321279	A	G	G	A	32.322	0.985	0.0830253	0.855393
CASC11	rs17772814	8	128711742	G	A	G	A	92.789	0.954	0.146348	0.748628
TLE4	rs17791513	9	81905590	A	G	A	G	94.152	0.901	0.159807	0.515228
PPARG	rs17819328	3	12489342	T	G	G	T	41.992	0.926	0.0787538	0.332296
NRXN3	rs17836088	14	79932041	G	C	C	G	21.566	0.995	0.0938894	0.95483
USP44	rs2197973	12	95928560	C	T	T	C	57.321	0.942	0.0791216	0.448323
PLEKHA1	rs2280141	10	124193181	T	G	T	G	51.684	0.879	0.0779808	0.096677
POC5	rs2307111	5	75003678	T	C	T	C	60.656	0.925	0.0796083	0.327384
KCNQ1	rs234853	11	2850828	G	A	G	A	25.786	0.965	0.0883167	0.686161
BCL11A	rs243024	2	60583665	G	A	A	G	43.941	0.956	0.078413	0.566386
ANKRD55	rs2431115	5	55848669	A	G	A	G	39.643	0.866	0.0803566	0.073496
NEUROG3	rs2642588	10	71466578	T	G	G	T	69.872	0.982	0.0844379	0.832234
PDHX	rs2767036	11	34982148	C	A	C	A	29.763	0.995	0.0861676	0.952474
ARL15	rs279744	5	53412620	C	A	C	A	69.55	0.92	0.0822488	0.30941
SOGA3	rs2800733	6	127416930	A	G	A	G	71.079	0.967	0.0860868	0.69642
LYPLAL1	rs2820446	1	219748818	C	G	C	G	72.198	0.991	0.0852253	0.915449
GNG4	rs291367	1	235690800	G	A	G	A	63.547	0.906	0.078697	0.209566
PHF15	rs329122	5	133864599	G	A	A	G	42.955	0.984	0.0784183	0.841245
LRFN2	rs34298980	6	40409243	T	C	T	C	48.305	0.972	0.0776633	0.71373
RASGRP1	rs34715063	15	38873115	T	C	C	T	11.586	0.868	0.124642	0.25468
TCF7L2	rs34855922	10	114871594	A	G	A	G	73.46	0.92	0.087173	0.339092
UBE2E2	rs35352848	3	23455582	T	C	T	C	79.641	0.985	0.0954295	0.870148
HTT	rs362307	4	3241845	C	T	T	C	7.41	0.97	0.147812	0.838786
PSMD6	rs3774723	3	63962339	G	A	G	A	84.371	0.979	0.109869	0.847013
ANKH	rs3845281	5	14610134	G	A	G	A	91.316	0.974	0.134056	0.84151
ZBED3	rs4457053	5	76424949	G	A	G	A	31.17	0.966	0.0840355	0.67969
ANKRD55	rs465002	5	55808475	C	T	T	C	73.748	0.958	0.087355	0.619241
LPP	rs4686471	3	187740899	T	C	C	T	56.91	0.955	0.0789838	0.558449
RBM6	rs4688760	3	49980596	C	T	T	C	68.254	0.995	0.0832994	0.954208
SLC22A3	rs474513	6	160770312	A	G	A	G	51.573	0.988	0.0774236	0.874774
RAI1	rs4925109	17	17661802	A	G	A	G	32.643	0.853	0.0865686	0.066097
ZNF169	rs55653563	9	97001682	A	C	A	C	72.984	0.986	0.0856492	0.869901
MAEA	rs56337234	4	1784403	C	T	C	T	51.573	0.962	0.0775722	0.618952
XKR6	rs57327348	8	10808687	A	T	A	T	79.287	0.988	0.0948507	0.897337
EP300	rs5758223	22	41489920	G	A	A	G	71.101	0.899	0.0849255	0.209812
GNAS	rs6070625	20	57394628	C	G	G	C	50.454	0.961	0.0784927	0.614201
BPTF	rs61676547	17	65892507	G	C	C	G	21.267	0.93	0.0963337	0.454394
MARK3	rs62007683	14	103894071	G	T	G	T	64.677	0.904	0.0807685	0.210919
TMEM18	rs62107261	2	422144	T	C	T	C	96.3	0.722	0.190172	0.087013
TSC22D2	rs62271373	3	150066540	T	A	A	T	5.616	0.977	0.171953	0.891489
AOC1	rs62492368	7	150537635	G	A	A	G	30.538	0.911	0.0858196	0.277544
SLC12A8	rs649961	3	124926637	T	C	T	C	45.503	0.982	0.0772291	0.809223
MTMR3/ASCC2	rs6518681	22	30609554	A	G	G	A	92.446	0.993	0.144315	0.960521
ITFG3	rs6600191	16	295795	T	C	T	C	81.856	0.898	0.0985838	0.272991
THADA	rs6708643	2	43430440	G	A	A	G	53.186	0.972	0.0787923	0.720545
ETS1	rs67232546	11	128398938	C	T	T	C	21.024	0.928	0.0966673	0.436641
SMARCAD1	rs6821438	4	95091911	A	G	A	G	53.733	0.981	0.075594	0.795905
CTTNBP2	rs6976111	7	117495667	C	A	A	C	30.261	0.967	0.0863408	0.69924
ARL15	rs702634	5	53271420	G	A	A	G	68.487	0.896	0.0836929	0.189824
ZMIZ1	rs703972	10	80952826	G	C	G	C	53.423	0.982	0.0768354	0.811162
CRY2	rs7115753	11	45912013	A	G	A	G	42.922	0.954	0.0781787	0.548173
TCF4	rs72926932	18	53050646	A	C	C	A	6.724	0.936	0.156836	0.671338
CACNA2D3	rs76263492	3	54828827	G	T	T	G	4.187	0.975	0.198301	0.896864
ST6GAL1	rs7645517	3	186675277	G	A	A	G	5.704	0.838	0.175498	0.312993
TMEM154	rs7669833	4	153513369	T	A	T	A	69.849	0.96	0.0843882	0.625026
FOCAD	rs7867635	9	20241069	T	C	C	T	41.837	0.946	0.079409	0.483429
TCF7L2	rs7903146	10	114758349	C	T	C	T	70.99	0.897	0.0843409	0.197391
TCF7L2	rs7918400	10	114703136	T	C	T	C	46.788	0.962	0.0787814	0.626415
SMEK1	rs8010382	14	91963722	A	G	G	A	45.58	0.998	0.077579	0.98258
RASGRP1	rs8032939	15	38834033	T	C	C	T	26.362	0.912	0.0898841	0.304229
C2CD4A/B	rs8037894	15	62394264	G	C	G	C	58.374	0.967	0.0785375	0.672214
ATP2A1	rs8046545	16	28915217	G	A	G	A	35.124	0.985	0.0801416	0.854499
TM6SF2	rs8107974	19	19388500	A	T	T	A	7.421	0.923	0.153206	0.601107
SLC35D3	rs9494624	6	137300960	A	G	A	G	29.021	0.929	0.0872331	0.396182
ANKRD55	rs9687832	5	55861595	G	A	A	G	20.071	0.915	0.0998045	0.374844
GRP	rs9957145	18	56876228	G	A	G	A	83.618	0.972	0.106054	0.786739

### Sheet: ARM_HT_ST18_Replicate_Evangelou
Supplementary Material X. Summary statistics for known HT GWS signals in our dataset
Variant Information							GWAS results (1.027 HT vs 3,501 Controls)
LocusName	ID	CHROM	POS	REF	ALT	EA	OR	LOG(OR)_SE	P
P<0.05, IDENTICAL EFFECT DIRECTION
LINC00208	rs2898290	8	11433909	T	C	T	1.15887	0.0520939	0.00464835
BANK1	rs17248480	4	102435265	G	A	A	0.607883	0.175866	0.00464882
HFE	rs1799945	6	26091179	C	G	C	0.824402	0.0706564	0.00627769
STK38L	rs1098708	12	27321112	A	G	A	0.871369	0.0528815	0.00921928
LINC01006	rs9638084	7	156311745	A	G	A	1.1434	0.052768	0.0110986
ZNF831	rs6015450	20	57751117	A	G	A	0.828322	0.0763437	0.0136191
ACE	rs4308	17	61559625	A	G	A	1.13335	0.0543287	0.0212195
FES	rs2521501	15	91437388	A	T	A	0.895977	0.0549077	0.0454445
CLCN6	rs17367504	1	11862778	A	G	A	1.15869	0.0741316	0.0469385
SLC39A8	rs13107325	4	103188709	C	T	T	0.821338	0.0994427	0.0477894
P<0.05, OPPOSITE EFFECT DIRECTION
EPB41L2	rs9885632	6	131311909	C	T	T	0.871792	0.0577826	0.0175728
ACBD4	rs12946454	17	43208121	A	T	A	1.14946	0.0594969	0.0192208
FAM208B	rs56352451	10	5804865	C	T	T	0.839582	0.0795886	0.0280255
MKLN1	rs13238550	7	131059056	G	A	A	0.892123	0.0537583	0.0337198
P>0.05, IDENTICAL EFFECT DIRECTION
POM121C	rs6963105	7	75097488	A	G	A	0.902886	0.0526793	0.0524731
DNAJB4	rs34517439	1	78450517	C	A	A	0.845305	0.0873938	0.0544802
CCDC151	rs167479	19	11526765	G	T	T	0.906305	0.0521438	0.0592008
-	rs12958173	18	42141977	A	C	A	1.11048	0.0565775	0.0639922
ARHGAP42	rs633185	11	100593538	G	C	C	1.11663	0.0599047	0.0655373
TERT	rs10069690	5	1279790	C	T	T	1.11038	0.0591781	0.076854
MBNL2	rs55684003	13	97988689	A	G	A	1.10311	0.0570032	0.0851579
-	rs12906962	15	95312071	T	C	T	0.909025	0.0554732	0.085546
PDGFC	rs17035181	4	157678511	T	G	T	1.13842	0.0755477	0.0861675
MIR4421	rs6681713	1	51527684	T	G	T	1.43538	0.210862	0.0865166
-	rs28558491	2	187816321	C	T	T	0.905586	0.058137	0.0880369
AC011518.1	rs1821295	19	32590773	C	T	T	0.911576	0.0562571	0.0998313
CSK	rs1378942	15	75077367	C	A	A	0.912903	0.0553903	0.0999372
-	rs76326501	2	43167878	A	C	A	1.16745	0.0965588	0.108847
HOXB8	rs7406910	17	46688256	T	C	T	0.858384	0.0965625	0.11378
-	rs73049928	7	4669949	A	G	A	0.901258	0.0658107	0.114181
RP4-712E4.1	rs1886914	1	119541452	C	G	C	0.91965	0.0530615	0.114418
HIVEP3	rs7515635	1	42408070	T	C	T	1.08578	0.0521441	0.114478
EVA1C	rs11701033	21	33788341	C	G	C	0.901843	0.0661546	0.11834
HOXA3	rs6969780	7	27159136	G	C	C	1.14626	0.0876632	0.119432
DNM3	rs12405515	1	172357441	G	T	T	0.922312	0.0527246	0.125065
L2HGDH	rs72683923	14	50735947	T	C	T	1.35155	0.202348	0.136542
LTBP2	rs11159091	14	75074316	G	A	A	1.0798	0.0515723	0.136548
TEX41	rs1438896	2	145646072	T	C	T	1.08809	0.0576657	0.143196
SYT7	rs751984	11	61278246	T	C	T	1.12303	0.0819705	0.15692
-	rs6788984	3	41107173	A	G	A	1.112	0.0756525	0.160544
-	rs6996733	8	60535824	T	C	T	1.11225	0.0759032	0.161035
GPR20	rs34591516	8	142367087	C	T	T	1.16808	0.111493	0.163483
CCKBR	rs2929184	11	6289118	A	G	A	1.0936	0.0645457	0.165693
SBNO1	rs1060105	12	123806219	C	T	T	0.912091	0.0666909	0.167671
-	rs35444	12	115552437	A	G	A	1.07755	0.0542764	0.168801
TSNARE1	rs4129585	8	143312933	A	C	A	1.07403	0.0527121	0.175478
RP11-714L20.1	rs7439567	4	138464842	C	T	T	1.07285	0.0527249	0.1823
-	rs2246438	10	45273079	G	A	A	0.923518	0.0598988	0.184073
ZC3HC1	rs11556924	7	129663496	C	T	T	0.932534	0.0530649	0.188072
-	rs12511987	4	46595623	T	G	T	0.914913	0.0676241	0.188528
GUCY1A3	rs13139571	4	156645513	C	A	A	0.922155	0.0617239	0.189189
SDCCAG8	rs6429422	1	243472801	T	G	T	0.931185	0.0550053	0.194919
ANO1	rs875106	11	70005641	G	A	A	0.933725	0.0531864	0.197295
CASC15	rs6911827	6	22130601	C	T	T	1.0694	0.0525012	0.20121
-	rs12583637	13	50564490	C	G	C	0.910515	0.0734549	0.20186
ZBTB38	rs16851397	3	141134818	A	G	A	0.850253	0.127153	0.202032
FARP2	rs139354822	2	242344695	T	C	T	1.24263	0.170824	0.203495
EBF2	rs6557876	8	25900675	C	T	T	0.925343	0.0611719	0.204656
HRH1	rs347591	3	11290122	G	T	T	1.07213	0.0556817	0.211011
PPM1E	rs34430710	17	56876627	A	T	A	0.931654	0.0570098	0.214312
PLXNB2	rs28578714	22	50727921	T	C	T	1.0677	0.0538891	0.224115
FOXC1	rs2745599	6	1613686	A	G	A	1.06505	0.0524304	0.22936
-	rs606950	13	22298923	G	A	A	1.0679	0.0548408	0.23098
SOX6	rs4757391	11	16302939	C	T	T	0.926338	0.0640434	0.232182
KCNK3	rs1275988	2	26914364	C	T	T	0.938697	0.053067	0.233213
RP11-273G15.2	rs62524579	8	144060955	G	A	A	0.939642	0.0528978	0.239227
SLC4A1AP	rs9678851	2	27887034	C	A	A	0.94068	0.0523796	0.243016
GLIS3	rs28558845	9	4334791	G	C	C	0.921117	0.0717389	0.252051
CTD-2349B8.1	rs59333122	16	19149996	C	A	A	1.06665	0.0568797	0.256623
CAPZA1	rs17030613	1	113190807	A	C	A	0.930207	0.0638712	0.257326
FERMT2	rs9888615	14	53377540	T	C	T	0.936733	0.057767	0.257892
PDILT	rs13333226	16	20365654	A	G	A	1.08102	0.0691174	0.259696
PRKAG2	rs10224002	7	151415041	A	G	A	0.937576	0.0573617	0.26113
CDC25A	rs6797587	3	48197614	A	G	A	0.939841	0.0552483	0.261441
SORBS3	rs1047030	8	22428708	A	G	A	1.07572	0.0666983	0.273834
-	rs954767	5	3706050	A	C	A	0.937831	0.0587581	0.274657
PRKAG1	rs1126930	12	49399132	G	C	C	1.17284	0.145995	0.274836
GTF2B	rs10922502	1	89360158	A	G	A	0.943067	0.0538841	0.276676
AC073218.1	rs1607644	2	34679626	G	A	A	0.943058	0.0544633	0.281721
-	rs7137749	12	57098040	T	C	T	1.05883	0.0537391	0.28741
MMP14	rs17880989	14	23313633	G	A	A	1.19032	0.164418	0.289306
PLEKHG1	rs17080102	6	151004770	G	C	C	0.895849	0.105832	0.298697
ZNF692	rs4926499	1	249155909	G	C	C	1.07915	0.0733714	0.299182
MARK3	rs8014182	14	103859962	C	T	T	0.923999	0.0786474	0.314874
C10orf107	rs4590817	10	63467553	G	C	C	0.932426	0.071637	0.328735
-	rs11197813	10	118523933	A	G	A	0.946755	0.0568479	0.335775
NT5C2	rs11191548	10	104846178	T	C	T	1.09696	0.0963919	0.33702
TNS1	rs1063281	2	218668732	C	T	T	0.950964	0.0531282	0.343958
ABHD17C	rs2759308	15	81016227	G	A	A	1.04979	0.0516935	0.347229
-	rs6686889	1	25030470	C	T	T	1.0576	0.0596248	0.347614
-	rs11771693	7	150050111	A	G	A	1.05414	0.0564623	0.350418
SMEK2	rs1975487	2	55809054	A	G	A	0.952653	0.0521987	0.352788
AGT	rs2004776	1	230848702	C	T	T	1.05761	0.0607116	0.356213
-	rs4634143	3	23163749	T	C	T	1.05268	0.0565522	0.36399
-	rs34570306	2	146272860	C	T	T	0.953471	0.0528494	0.367298
BTBD3	rs1232482	20	11886643	C	T	T	0.952537	0.054121	0.368931
USP4	rs6774721	3	49381898	G	A	A	0.933703	0.0770833	0.37352
APOLD1	rs2024385	12	12888438	T	A	A	0.954924	0.0522004	0.376916
-	rs113134141	3	46861939	A	G	A	0.927764	0.0855339	0.38072
CELA2A	rs3820068	1	15798197	A	G	A	1.05795	0.0652574	0.387991
OPRM1	rs598682	6	154418759	A	G	A	0.949136	0.0611732	0.393412
RP11-444A22.1	rs72816333	2	60096560	A	T	A	1.06063	0.0706951	0.405065
-	rs1220128	2	158499902	G	C	C	1.06585	0.0766786	0.405606
DBH	rs6271	9	136522274	C	T	T	0.904719	0.12076	0.407005
FAM129B	rs1891730	9	130309028	T	C	T	0.957258	0.0528188	0.408197
MERTK	rs28377357	2	112769721	G	A	A	0.953544	0.0577322	0.409953
GRM7	rs9865843	3	7489993	A	G	A	0.958368	0.0517727	0.41147
ST5	rs10743086	11	8774923	G	A	A	0.948608	0.0655977	0.421232
-	rs4385883	11	51539339	T	A	A	1.04903	0.0597939	0.423385
SKI	rs260508	1	2187085	T	G	T	1.04344	0.0532455	0.424471
ARHGAP24	rs2014912	4	86715670	T	C	T	1.06004	0.0733455	0.426626
RP11-103J8.1	rs1327235	20	10969030	A	G	A	0.959619	0.0525911	0.433224
MEF2A	rs4965529	15	100145224	C	A	A	0.945801	0.0713002	0.434495
PTPRD	rs1332813	9	9350706	T	C	T	1.04268	0.0535487	0.43508
-	rs13209747	6	127115454	C	T	T	1.04075	0.0519081	0.441563
PRDM6	rs13359291	5	122476457	G	A	A	1.05673	0.0718795	0.442669
PIEZO2	rs11665020	18	10879503	G	C	C	0.95835	0.0562244	0.449254
PIAS1	rs62004794	15	68454523	A	G	A	0.962316	0.0524471	0.463916
PLCB1	rs6108168	20	8626271	C	A	A	0.956901	0.0602126	0.464379
SYT1	rs7963801	12	79685226	T	C	T	0.962343	0.0530639	0.469474
RP11-1055B8.4	rs112280096	17	79367409	C	A	A	0.961036	0.0552284	0.471764
ADAMTS9-AS2	rs918466	3	64710253	G	A	A	0.963588	0.0519464	0.475201
RP11-1038A11.3	rs75507123	12	5417856	G	T	T	0.946932	0.0767136	0.477207
HRCT1	rs76452347	9	35906471	C	T	T	0.954105	0.0676072	0.487102
CASZ1	rs880315	1	10796866	T	C	T	0.962881	0.0547126	0.4893
INPP5A	rs1133400	10	134459388	A	G	A	0.958515	0.0630834	0.501807
IRF6	rs7555285	1	209970355	G	C	C	1.04194	0.0658342	0.532586
OR51E1	rs17224476	11	4673788	G	A	A	1.05381	0.084375	0.534497
HSPA4	rs55747751	5	132397351	G	A	A	0.935012	0.110639	0.543625
LSP1	rs661348	11	1905292	T	C	T	0.968345	0.0532459	0.545708
MSRA	rs1986971	8	10268736	A	G	A	1.03543	0.0587504	0.553406
PRDM16	rs2493292	1	3328659	C	T	T	1.04419	0.0736561	0.55712
-	rs9472135	6	43809802	T	C	T	1.03259	0.0579568	0.580034
HOXC4	rs7297416	12	54443090	A	C	A	1.03278	0.058538	0.5816
GRIFIN	rs2969070	7	2512545	G	A	A	0.97138	0.053374	0.586417
-	rs56233017	8	144981488	G	A	A	0.929628	0.135297	0.58965
NPNT	rs13112725	4	106911742	G	C	C	1.033	0.0611504	0.595462
BDNF	rs11030119	11	27728102	G	A	A	0.970159	0.0572023	0.596384
-	rs863930	3	135949737	T	G	T	0.970271	0.0581445	0.603782
INSR	rs4247374	19	7252756	C	T	T	0.960325	0.0793382	0.609865
-	rs4292285	4	145271954	T	A	A	0.973226	0.0539632	0.615024
WHSC1L1	rs1906672	8	38130025	G	A	A	1.03093	0.0625441	0.626248
-	rs190194639	11	34068037	C	T	T	1.05032	0.101211	0.627592
-	rs668459	6	139835689	C	T	T	0.974679	0.0529925	0.628409
UFL1-AS1	rs35410524	6	96885405	C	T	T	1.03232	0.0657321	0.628458
FBXL19	rs72799341	16	30936743	G	A	A	1.02911	0.059525	0.629762
-	rs1173771	5	32815028	A	G	A	0.975762	0.0525489	0.640572
CERS5	rs7302981	12	50537815	A	G	A	1.02587	0.0549781	0.64224
BCAR3	rs7514579	1	94051350	A	C	A	1.02941	0.0627202	0.643998
ATP2B1	rs17249754	12	90060586	G	A	A	0.968238	0.0701467	0.64541
TRIP12	rs1044822	2	230629138	C	T	T	0.966418	0.0757038	0.651833
NFATC2	rs6021247	20	50108980	G	A	A	1.0237	0.0521598	0.653429
CMIP	rs8059962	16	81574197	T	C	T	0.977288	0.0525968	0.662263
PLCE1	rs932764	10	95895940	A	G	A	0.977479	0.0522272	0.66271
RTN4	rs2920899	2	55279681	G	T	T	1.02732	0.0644726	0.675945
IGF1	rs5742643	12	102837863	T	C	T	0.975391	0.0599486	0.677677
-	rs7178615	15	66869072	A	G	A	0.978014	0.0538276	0.679548
-	rs7988232	13	79808655	G	A	A	1.02208	0.0530039	0.680267
-	rs9532243	13	32191408	A	C	A	1.02128	0.0519735	0.685369
NOS3	rs3918226	7	150690176	C	T	T	1.03763	0.0922267	0.68879
AMPD3	rs7129220	11	10350538	G	A	A	1.03405	0.0847703	0.692872
MECOM	rs419076	3	169100886	T	C	T	1.02063	0.0522268	0.695864
CD160	rs72704264	1	145713305	G	C	C	1.02601	0.0667913	0.700602
CCDC141	rs79146658	2	179786068	T	C	T	0.966053	0.0907665	0.703584
ARNTL	rs900145	11	13293905	C	T	T	1.02153	0.0570114	0.708629
CYP2C19	rs4494250	10	96563757	G	A	A	1.02055	0.0547424	0.710228
PCNXL3	rs3741378	11	65408937	C	T	T	0.971092	0.0792672	0.711332
WDR90	rs9932866	16	706067	G	A	A	1.0203	0.0547517	0.713626
ZFAT	rs894344	8	135612745	A	G	A	0.980536	0.0535849	0.713704
-	rs7023828	9	128498594	C	T	T	0.982116	0.0520412	0.728765
RP11-247A12.2	rs184457	9	131940019	G	A	A	0.980941	0.0573085	0.737031
-	rs246973	5	68007803	C	T	T	1.01945	0.0580893	0.740159
-	rs62104477	19	30294991	G	T	T	1.0178	0.0558801	0.752146
SEMA4A	rs76719272	1	156129796	C	T	T	0.974823	0.0809272	0.752691
PIK3R3	rs12142296	1	46541679	T	G	T	0.9762	0.0781325	0.757852
ZMAT2	rs702395	5	140086677	C	T	T	1.01628	0.0526182	0.758903
PDE8A	rs3743157	15	85680532	C	A	A	1.02159	0.070456	0.761772
UBE2D3	rs223361	4	103769304	T	C	T	1.01648	0.0541835	0.76293
-	rs67976715	11	68023742	G	C	C	1.01819	0.0609199	0.767263
PREX1	rs6095241	20	47308798	G	A	A	0.985863	0.0520426	0.784402
PRKD3	rs13420463	2	37517566	A	G	A	1.01686	0.0611798	0.78461
FGF5	rs16998073	4	81184341	A	T	A	0.984795	0.0567012	0.786945
ZNF101	rs2304130	19	19789528	A	G	A	0.974488	0.0958235	0.787422
RP11-89M16.1	rs4598218	8	129483956	C	T	T	1.01355	0.0534754	0.801336
ERBB4	rs12694277	2	213188795	T	C	T	0.985698	0.0578412	0.803267
-	rs9563529	13	58316637	G	T	T	1.01622	0.0649084	0.804254
IGFBP7	rs1718845	4	57943153	A	G	A	0.986038	0.0572558	0.805993
SLC8A1	rs4952611	2	40567743	C	T	T	0.987195	0.053011	0.807921
TMEM108	rs9875380	3	132780356	C	T	T	0.987303	0.0526022	0.808062
CTBP2	rs4411245	10	126712781	G	A	A	1.01385	0.0569737	0.809176
SNX31	rs2978098	8	101676675	A	C	A	1.01248	0.0522419	0.812302
AKAP13	rs11632436	15	86295286	G	C	C	1.01213	0.0524938	0.81832
BCL2	rs12454712	18	60845884	T	C	T	1.01249	0.054272	0.819156
DENND2A	rs12703989	7	140238048	G	A	A	1.01198	0.0521415	0.81927
SPR	rs1876487	2	73114352	A	C	A	0.987167	0.056657	0.819675
-	rs56236159	2	3636478	T	G	T	1.01643	0.0754572	0.828975
CDKAL1	rs9368222	6	20686996	C	A	A	1.01283	0.0593652	0.830025
-	rs28667801	4	26785356	A	T	A	0.988944	0.0526555	0.832821
PDE1A	rs16823124	2	183224127	G	A	A	1.01186	0.0561953	0.833854
RP4-655J12.4	rs12078697	1	117015118	G	C	C	0.986595	0.0650324	0.835604
ZNF462	rs7020564	9	109670016	A	T	A	0.988641	0.0584854	0.845125
MTAP	rs4364717	9	21801530	A	G	A	0.989991	0.0518477	0.846103
MDM4	rs2169137	1	204497913	G	C	C	1.01121	0.058427	0.848651
-	rs112184198	10	102604514	G	A	A	0.984356	0.0831415	0.849582
LMO1	rs110419	11	8252853	A	G	A	1.00888	0.0523158	0.865768
PTK2	rs10087782	8	141858620	T	C	T	1.00849	0.0523127	0.871627
C1orf172	rs79598313	1	27284913	C	T	T	1.02662	0.175663	0.881117
-	rs79523138	2	161368213	A	G	A	0.987547	0.0838985	0.881269
C1orf21	rs4651224	1	184585182	C	T	T	1.00715	0.0518177	0.890596
FAM188B	rs10233127	7	30933453	T	A	A	1.01141	0.0836167	0.892038
SH3TC2	rs9687065	5	148391140	A	G	A	1.00863	0.0667513	0.897515
LCORL	rs2610990	4	18008232	A	G	A	0.992704	0.0587889	0.900905
ATAD5	rs11080134	17	29161503	A	G	A	0.993078	0.0569984	0.903016
CACNA1D	rs9810888	3	53635595	T	G	T	0.993897	0.0523163	0.906828
CTD-2260A17.2	rs709668	5	96174186	A	G	A	0.993167	0.0643173	0.915064
-	rs3121685	5	65662133	C	T	T	0.994722	0.0522084	0.919258
ZNF318	rs1563788	6	43308363	C	T	T	1.00508	0.0574918	0.929722
MECR	rs1565716	1	29549216	G	A	A	1.00854	0.10635	0.936272
PKD2L1	rs603424	10	102075479	G	A	A	1.00533	0.0676584	0.937328
CDK17	rs7134060	12	96717095	G	A	A	0.996216	0.0524438	0.942378
TBX2	rs2240736	17	59485393	C	T	T	1.00409	0.057887	0.943768
-	rs11923667	3	101268080	T	A	A	1.00308	0.0531393	0.953867
-	rs6739913	2	185033065	G	A	A	0.997194	0.0575948	0.961092
GABBR1	rs926552	6	29548089	G	A	A	0.996191	0.0842568	0.963872
PDP2	rs45474499	16	66914492	C	T	T	1.00532	0.122201	0.965339
TMEM44-AS1	rs1706003	3	194299967	G	T	T	1.00183	0.0523218	0.972073
ADCY3	rs55701159	2	25139596	T	G	T	1.0027	0.0826768	0.974001
-	rs67720684	2	18975439	C	A	A	1.00195	0.0603867	0.974217
BEND7	rs10906391	10	13523937	C	T	T	1.0016	0.0556762	0.977135
CENPP	rs7045409	9	95201540	T	A	A	0.998683	0.0541682	0.980588
SH2B3	rs3184504	12	111884608	T	C	T	1.00094	0.0527336	0.985841
SWAP70	rs360153	11	9762274	T	C	T	0.999081	0.052609	0.985987
-	rs11112548	12	105871914	A	T	A	1.00206	0.126736	0.987026
C22orf31	rs4823006	22	29451671	A	G	A	1.00039	0.0520678	0.993986
P>0.05, OPPOSITE EFFECT DIRECTION
MED8	rs839755	1	43856410	A	C	A	1.10763	0.0542355	0.059468
PHIP	rs10943605	6	79655477	G	A	A	0.909944	0.0521718	0.0704721
CRB1	rs12042924	1	197297417	T	C	T	1.10022	0.0529864	0.0714571
-	rs2972146	2	227100698	G	T	T	0.907258	0.0540257	0.0716224
ZNF652	rs12940887	17	47402807	C	T	T	0.910928	0.0540902	0.0845761
-	rs74774746	5	33411769	G	C	C	1.09944	0.0583308	0.104102
KDM4B	rs2613765	19	5066330	G	A	A	1.08589	0.0522802	0.11499
RP11-127H5.1	rs35783704	8	105966258	G	A	A	1.1522	0.0900983	0.115844
AC010243.1	rs10059921	5	87514515	G	T	T	1.14462	0.0912943	0.138998
RAPSN	rs7103648	11	47461783	A	G	A	1.08172	0.0535292	0.142254
JPH2	rs6031435	20	42797358	A	G	A	1.08027	0.0528525	0.144068
RNU6-384P	rs6060114	20	30169673	T	C	T	0.907532	0.0690447	0.159931
AKR1B10	rs1722886	7	134215259	A	T	A	0.932166	0.0522891	0.17913
ZBTB10	rs72688070	8	81393697	C	T	T	1.0959	0.0687649	0.182952
-	rs7694000	4	95324968	A	T	A	1.07046	0.0521592	0.191753
WDR7	rs10048404	18	54578482	C	T	T	1.06912	0.0539166	0.215107
-	rs10078021	5	75038431	T	G	T	1.0691	0.0544211	0.219507
RP11-34N19.1	rs11026586	11	22515533	G	A	A	0.885492	0.102337	0.234696
PPL	rs12921187	16	4943019	T	G	T	1.06299	0.051608	0.236571
-	rs11876341	18	48799991	A	G	A	1.06802	0.0562393	0.241968
-	rs1344653	2	19730845	A	G	A	1.06245	0.0521953	0.245789
YES1	rs34413141	18	777282	T	A	A	1.08005	0.0665665	0.247342
DPEP1	rs1126464	16	89704365	G	C	C	0.93208	0.063639	0.269051
MRAS	rs2306374	3	138119952	T	C	T	1.08331	0.0724394	0.269319
RP11-111M22.2	rs7927515	11	76125330	C	A	A	0.942076	0.0546321	0.274747
TOP3A	rs4925159	17	18185510	G	A	A	0.94548	0.0527273	0.287668
TGFB2	rs35981664	1	218549354	A	T	A	1.06207	0.0569378	0.290221
-	rs12638085	3	30405936	T	A	A	0.946044	0.0541615	0.305793
-	rs61892344	11	101100768	C	T	T	1.07112	0.0685299	0.316106
RBFOX1	rs35450617	16	6889675	T	G	T	1.05947	0.0586052	0.324255
ADORA1	rs33996239	1	203109801	C	T	T	1.11086	0.108082	0.330682
NRG4	rs11634028	15	76276150	T	A	A	0.939705	0.0640359	0.331464
SENP2	rs12374077	3	185317674	G	C	C	0.947902	0.0551347	0.331838
-	rs2807337	1	22577371	T	C	T	0.94883	0.0541956	0.332478
POLN	rs55829085	4	2165493	A	C	A	1.10944	0.119019	0.382902
-	rs10858966	12	90567026	G	C	C	0.951822	0.0567972	0.384654
ARHGAP15	rs7606205	2	144146311	A	C	A	1.05093	0.0574098	0.386863
PKHD1	rs13205180	6	51832494	C	T	T	0.955572	0.0526177	0.38776
MYEOV	rs67330701	11	69079707	C	T	T	1.0787	0.0883921	0.391437
MEIS1	rs2300481	2	66782467	C	T	T	0.954548	0.0544019	0.392515
NCOA7	rs10782230	6	126228512	G	A	A	0.957383	0.0517345	0.399879
-	rs7185555	16	69131281	G	C	C	1.06317	0.0746053	0.411586
-	rs7976167	12	24210599	T	C	T	0.955749	0.0560878	0.419722
DGKH	rs73187288	13	42738672	A	C	A	1.06672	0.0824977	0.433669
ZAP70	rs4851462	2	98357163	T	C	T	1.04219	0.0548453	0.451174
-	rs62491354	8	9730663	G	A	A	0.943946	0.0766435	0.451658
-	rs9401090	6	119113317	T	C	T	0.95648	0.0604588	0.461717
AC022431.2	rs13179413	5	55868097	C	T	T	0.959419	0.0585939	0.479553
LRP4	rs1585453	11	46884713	A	T	A	1.06222	0.0855474	0.480431
THSD7B	rs72844590	2	138421227	G	T	T	0.949818	0.0730458	0.480916
ZSCAN2	rs7180952	15	85162551	C	T	T	1.0369	0.0525726	0.490664
TMEM107	rs8069739	17	8078765	T	C	T	1.03896	0.0563621	0.497652
AUTS2	rs2222544	7	69769369	T	C	T	1.04127	0.0598087	0.498892
SSPN	rs6487543	12	26438189	G	A	A	0.959942	0.0619658	0.50941
SCN2A	rs2390258	2	166250129	G	A	A	1.03716	0.0562452	0.516575
EIF4B	rs73099903	12	53440779	C	T	T	0.939768	0.0992441	0.531347
-	rs4424827	14	35110857	C	T	T	1.03336	0.0527319	0.533779
RP11-664H17.1	rs12579720	12	20173764	C	G	C	1.03814	0.0615545	0.543081
RP11-83C7.1	rs2291435	4	38387395	C	T	T	1.03049	0.05188	0.562596
XPR1	rs1043069	1	180859368	T	G	T	0.970017	0.0533868	0.568485
-	rs1947228	7	96461649	T	C	T	1.03017	0.0528827	0.574114
PPP2R2D	rs7912283	10	133773019	G	A	A	1.03077	0.0543602	0.577218
RP11-805L22.1	rs1551355	17	30032420	C	T	T	0.96919	0.0596869	0.600064
PDE5A	rs66887589	4	120509279	T	C	T	1.02789	0.053193	0.605035
SVEP1	rs111245230	9	113169775	T	C	T	1.07737	0.145594	0.608762
FAHD2CP	rs2579519	2	96675166	T	C	T	1.02818	0.0543075	0.608879
NRXN1	rs6545155	2	50429861	T	C	T	0.969255	0.0614382	0.611247
ENPEP	rs6825911	4	111381638	C	T	T	1.03204	0.0641248	0.622894
NUCB2	rs757081	11	17351683	C	G	C	1.02766	0.0562471	0.627586
MAST4	rs4286632	5	66291370	A	G	A	0.972394	0.0586795	0.633341
NCOR2	rs1271309	12	124820705	A	G	A	1.03394	0.0717551	0.641829
-	rs10062049	5	61553881	C	T	T	0.965083	0.0767598	0.643347
CACNB2	rs1813353	10	18707448	T	C	T	0.975391	0.0548351	0.64954
ZFAND2A	rs73033340	7	1195692	A	G	A	0.934204	0.152084	0.654488
RGS6	rs11623535	14	72462381	G	A	A	0.974119	0.05877	0.655473
LRCH1	rs912434	13	47189928	G	T	T	0.973697	0.0600237	0.656992
RNASEH2B	rs9526707	13	51489186	G	A	A	1.02441	0.0565554	0.669782
-	rs34072724	7	130432469	G	A	A	1.02209	0.0519355	0.674019
CTC-228N24.3	rs62373688	5	127352807	T	A	A	0.968586	0.0773755	0.679966
ARHGAP29	rs17396055	1	94730954	G	A	A	1.0226	0.0546909	0.682868
LINC00311	rs7187540	16	85318302	C	A	A	1.02181	0.054669	0.693087
CCT6A	rs6593297	7	56122058	A	T	A	0.977823	0.0568756	0.693361
FGD5	rs11128722	3	14958126	G	A	A	1.02069	0.0529837	0.699089
SLCO3A1	rs873122	15	92702020	G	C	C	0.978322	0.0586512	0.708654
FOSL2	rs7562	2	28635740	T	C	T	0.981643	0.052033	0.721738
JAZF1	rs10274928	7	28142088	A	G	A	0.981942	0.0522633	0.727382
-	rs13001283	2	127183454	G	A	A	0.975562	0.0715151	0.729369
-	rs12515541	5	57095011	G	T	T	0.982238	0.052821	0.73439
CPEB4	rs72812846	5	173377636	T	A	A	1.01964	0.0578076	0.736482
-	rs143112823	3	154707967	G	A	A	1.02989	0.0896405	0.742482
BCAS3	rs1036902	17	58950791	T	C	T	1.0242	0.0732283	0.743984
ACTBP13	rs36022378	3	49913705	T	C	T	1.02123	0.0648945	0.746123
TFAP2D	rs78648104	6	50683009	T	C	T	1.03181	0.0981059	0.74956
snoU13	rs6777317	3	197070959	G	A	A	0.981972	0.0569925	0.749574
-	rs13082711	3	27537909	T	C	T	1.01944	0.0619189	0.755794
RAD52	rs11571376	12	1059556	C	G	C	1.01754	0.0572962	0.761502
PRKD1	rs17115145	14	30122409	C	T	T	0.985101	0.0538413	0.780399
PHTF2	rs848445	7	77572461	T	C	T	1.01621	0.0581508	0.782137
-	rs11628933	14	60700903	G	C	C	1.01714	0.0620958	0.784377
GDPD3	rs6565174	16	30111904	A	C	A	1.02325	0.0875263	0.792882
ADO	rs10995311	10	64564934	C	G	C	0.986592	0.0529504	0.798713
TFCP2L1	rs6723509	2	122000745	T	C	T	0.982164	0.0742099	0.808359
POLD3	rs4420291	11	74374950	G	A	A	0.987642	0.0520464	0.81116
-	rs78474310	13	73826901	A	G	A	1.02986	0.127446	0.817437
THADA	rs35590893	2	43716933	G	A	A	1.01289	0.0585046	0.826655
OR5B12	rs11229457	11	58207203	C	T	T	1.01397	0.0639727	0.828272
STARD6	rs34163044	18	51851616	C	A	A	0.988609	0.0529624	0.828744
RP11-110L15.1	rs11067763	12	116198341	A	G	A	0.981836	0.0860173	0.831281
RP5-884M6.1	rs17477177	7	106411858	T	C	T	1.01317	0.0661285	0.843152
-	rs8105753	19	31927547	A	C	A	0.989854	0.0535676	0.849053
-	rs7592578	2	191439591	T	G	T	1.01328	0.0694267	0.849285
CYP27A1	rs1996992	2	219651349	G	T	T	1.02085	0.112236	0.854101
ARHGEF25	rs10437954	12	58003922	G	A	A	1.01634	0.0923425	0.860687
C5orf56	rs12521868	5	131784393	G	T	T	1.00929	0.0530976	0.861714
IRF5	rs4728142	7	128573967	G	A	A	1.0091	0.0536751	0.865967
ACOX1	rs2467099	17	73949045	C	T	T	1.01018	0.0619677	0.870111
BMPR1B	rs1347345	4	95938386	G	A	A	1.00788	0.0535102	0.883432
GTF2I	rs34324971	7	74107374	G	A	A	0.990645	0.0649158	0.88488
-	rs9827472	3	56726646	C	T	T	1.00786	0.0548879	0.886519
-	rs12627651	21	44760603	G	A	A	0.992519	0.058555	0.897961
MLF1	rs78151625	3	158316726	T	C	T	1.00766	0.0712807	0.914763
TM6SF1	rs2034618	15	83799632	C	T	T	1.00635	0.0624324	0.91921
OBFC1	rs4387287	10	105677897	A	C	A	0.993256	0.0707102	0.92371
RPS27P25	rs3898618	12	120813921	T	C	T	1.01009	0.12061	0.93364
LINC00211	rs2707238	2	38094149	C	G	C	0.995847	0.0580698	0.94287
FBN2	rs6595838	5	127868199	G	A	A	0.996965	0.0577735	0.958045
AC092684.1	rs1446468	2	164963486	T	C	T	1.00275	0.0525737	0.95838
WNT3A	rs2760061	1	228191075	T	A	A	0.998192	0.0518374	0.972159
-	rs4800420	18	20158965	G	A	A	0.998283	0.0573885	0.976115
GPATCH2	rs12408022	1	217718789	C	T	T	0.998371	0.0588914	0.977916
ADRB1	rs1801253	10	115805056	G	C	C	0.99969	0.0592294	0.99582
